# Frailty, Mental Disorders, and Metabolic Syndrome: A Genetic Association and Mediation Mendelian Randomization Study

**DOI:** 10.1101/2024.01.16.24301316

**Authors:** Ming-Gang Deng, Kai Wang, Jia-Qi Nie, Fang Liu, Yuehui Liang, Jiewei Liu

## Abstract

**Objective:** To examine the genetic associations of metabolic syndrome (MetS) with frailty and mental disorders [depression, schizophrenia (SCZ), and bipolar disorder (BIP)], along with causality between frailty and MetS and the mediating role of mental disorders.

**Methods:** The summary-level datasets were obtained from recent genome-wide association studies. The genetic correlation was explored from the perspectives of global and local genetic correlation. Univariate Mendelian Randomization (UMR) was used to investigate the causal link between frailty and metabolic syndrome (MetS), followed by multivariate MR to address the confounding effects of body mass index (BMI) and physical activity (PA). Finally, two-step MR analyses were conducted to examine whether the causal relationship was mediated by mental disorders.

**Results:** The global genetic correlation analyses presented MetS was positively associated with frailty and depression, but reversely related to SCZ. Similarly, MetS was locally correlated to frailty, depression, and SCZ in numerous genomic regions. The UMR demonstrated that fragile people have a higher likelihood of suffering from MetS (OR: 2.773, 95% CI: 1.455-5.286, *p* = 0.002), and reversely people with MetS tended to be more fragile (beta: 0.211, 95% CI: 0.180-0.241, *p* < 0.001). This bidirectional causal association still existed even after adjusting for BMI and PA. The mediation analyses implied this causality was mediated by depression, but not SCZ and BIP.

**Conclusion:** Our research provided evidence of genetic correlations between MetS and frailty, depression, and SCZ. Additionally, we discovered a bidirectional causality between frailty and MetS, with depression playing a significant mediating role.
