## Supplementary Tables for "Frailty, Mental Disorders, and Metabolic Syndrome: A Genetic Association and Mediation Mendelian Randomization Study"

### Sheet: Content
Content
Table S1 Leave-one-out analysis for the causal effect of metabolic syndrome on frailty
Table S2 Multivariate adjusted causal inference between frailty and metabolic syndrome
Table S3 The results of mediation MR analyses of mental disorders in the causal effect of frailty on MetS
Table S4 The results of mediation MR analyses of mental disorders in the causal effect of MetS on frailty

### Sheet: Supplementary Table S1
Table S1 Leave-one-out analysis for the causal effect of metabolic syndrome on frailty
Exposure	Outcome	SNP left out	Beta	Standard error	p-value
Frailty	MetS	rs1013402	0.211077	0.0156968	3.20241e-41
Frailty	MetS	rs10160660	0.210127	0.0155962	2.2561e-41
Frailty	MetS	rs1032524	0.209589	0.0155875	3.24896e-41
Frailty	MetS	rs1042034	0.211756	0.0156268	7.8344e-42
Frailty	MetS	rs10734924	0.210084	0.0156177	3.00788e-41
Frailty	MetS	rs10768994	0.21082	0.0156323	1.88748e-41
Frailty	MetS	rs10779835	0.210148	0.0156312	3.33363e-41
Frailty	MetS	rs10783779	0.209991	0.0156005	2.6717e-41
Frailty	MetS	rs10808546	0.212878	0.0155108	7.24747e-43
Frailty	MetS	rs10872224	0.210504	0.0156367	2.60987e-41
Frailty	MetS	rs10887579	0.210642	0.0156355	2.2851e-41
Frailty	MetS	rs10930502	0.211954	0.0155593	2.94897e-42
Frailty	MetS	rs10938397	0.209517	0.0156738	9.39092e-41
Frailty	MetS	rs11072938	0.210628	0.0156439	2.54996e-41
Frailty	MetS	rs11079810	0.210496	0.0156277	2.36576e-41
Frailty	MetS	rs11079849	0.209941	0.0156133	3.23584e-41
Frailty	MetS	rs11162351	0.21274	0.0154932	6.6071e-43
Frailty	MetS	rs11162968	0.210065	0.0156043	2.61772e-41
Frailty	MetS	rs11165643	0.211299	0.0156286	1.19101e-41
Frailty	MetS	rs11187845	0.21086	0.0156314	1.80378e-41
Frailty	MetS	rs1138429	0.212633	0.0155827	2.14942e-42
Frailty	MetS	rs1159974	0.211166	0.0156338	1.42181e-41
Frailty	MetS	rs11611246	0.212098	0.0155602	2.62714e-42
Frailty	MetS	rs11636565	0.210928	0.0156446	1.98198e-41
Frailty	MetS	rs11747810	0.208353	0.0153281	4.41205e-42
Frailty	MetS	rs11766944	0.208637	0.0153433	4.11709e-42
Frailty	MetS	rs11789624	0.2103	0.0156174	2.48657e-41
Frailty	MetS	rs11826999	0.213543	0.0155166	4.30257e-43
Frailty	MetS	rs1200349	0.210053	0.0156064	2.71043e-41
Frailty	MetS	rs12034991	0.210483	0.0156315	2.50307e-41
Frailty	MetS	rs12201987	0.209864	0.0155853	2.49455e-41
Frailty	MetS	rs12513212	0.209347	0.0155418	2.35181e-41
Frailty	MetS	rs12596491	0.211021	0.0156289	1.52297e-41
Frailty	MetS	rs12608504	0.210809	0.0156513	2.3778e-41
Frailty	MetS	rs12824567	0.210997	0.0156315	1.60302e-41
Frailty	MetS	rs12967135	0.212047	0.0158548	8.55005e-41
Frailty	MetS	rs12981256	0.210462	0.0156485	3.10408e-41
Frailty	MetS	rs13024601	0.209646	0.0155741	2.64574e-41
Frailty	MetS	rs13244268	0.211523	0.0156373	1.08569e-41
Frailty	MetS	rs13250456	0.211329	0.0156253	1.11704e-41
Frailty	MetS	rs1330304	0.210363	0.0156209	2.45472e-41
Frailty	MetS	rs13322435	0.209938	0.0156577	5.42863e-41
Frailty	MetS	rs13435860	0.212282	0.0155303	1.55635e-42
Frailty	MetS	rs1353580	0.212188	0.0155248	1.584e-42
Frailty	MetS	rs1362910	0.20992	0.0156101	3.17288e-41
Frailty	MetS	rs1363695	0.210827	0.0156354	1.94458e-41
Frailty	MetS	rs1412239	0.214868	0.0153763	2.24905e-44
Frailty	MetS	rs1421085	0.211035	0.0162587	1.59189e-38
Frailty	MetS	rs1431659	0.210633	0.0156562	2.93184e-41
Frailty	MetS	rs1448613	0.210901	0.01564	1.92279e-41
Frailty	MetS	rs1452075	0.211269	0.0156226	1.13947e-41
Frailty	MetS	rs1458156	0.211364	0.0156227	1.05011e-41
Frailty	MetS	rs1460940	0.209438	0.015595	4.04449e-41
Frailty	MetS	rs1507153	0.210106	0.0156095	2.68368e-41
Frailty	MetS	rs1513475	0.210343	0.0156376	3.03399e-41
Frailty	MetS	rs1534696	0.212603	0.015512	9.37959e-43
Frailty	MetS	rs1559900	0.210743	0.0156326	2.02393e-41
Frailty	MetS	rs1579557	0.210395	0.0156381	2.91744e-41
Frailty	MetS	rs1580099	0.210196	0.0156231	2.9103e-41
Frailty	MetS	rs17024393	0.209283	0.0155641	3.22723e-41
Frailty	MetS	rs17066856	0.211021	0.0156536	2.03393e-41
Frailty	MetS	rs17115145	0.210227	0.0156149	2.5727e-41
Frailty	MetS	rs17162333	0.212762	0.015488	6.08157e-43
Frailty	MetS	rs17207196	0.210281	0.0156537	3.85523e-41
Frailty	MetS	rs1730858	0.21046	0.0156375	2.73742e-41
Frailty	MetS	rs174548	0.211404	0.0156141	9.16818e-42
Frailty	MetS	rs17513613	0.209806	0.0156237	4.10587e-41
Frailty	MetS	rs17639546	0.211087	0.0156331	1.51022e-41
Frailty	MetS	rs17694506	0.211423	0.0156277	1.05751e-41
Frailty	MetS	rs17724992	0.209225	0.0155054	1.70293e-41
Frailty	MetS	rs17806379	0.209633	0.0156053	3.84738e-41
Frailty	MetS	rs1886558	0.21066	0.0156321	2.16352e-41
Frailty	MetS	rs1914888	0.210599	0.0156358	2.37835e-41
Frailty	MetS	rs1945941	0.210321	0.0156201	2.52023e-41
Frailty	MetS	rs2015407	0.210798	0.0156399	2.10263e-41
Frailty	MetS	rs2035831	0.212744	0.0154242	2.81264e-43
Frailty	MetS	rs2060604	0.21115	0.0156424	1.59406e-41
Frailty	MetS	rs2066295	0.211942	0.0156419	7.96586e-42
Frailty	MetS	rs2075226	0.210735	0.0156358	2.11504e-41
Frailty	MetS	rs2178270	0.210917	0.0156332	1.75342e-41
Frailty	MetS	rs2272168	0.212524	0.0154694	5.98467e-43
Frailty	MetS	rs2275543	0.210901	0.0156323	1.7577e-41
Frailty	MetS	rs2298969	0.208996	0.0154281	8.31397e-42
Frailty	MetS	rs2307111	0.209666	0.0156945	1.04623e-40
Frailty	MetS	rs2361988	0.210311	0.015623	2.6299e-41
Frailty	MetS	rs2396625	0.212356	0.015537	1.58266e-42
Frailty	MetS	rs2453763	0.209878	0.0155809	2.34355e-41
Frailty	MetS	rs2526754	0.209515	0.0156598	8.00136e-41
Frailty	MetS	rs2531686	0.209987	0.0156054	2.83843e-41
Frailty	MetS	rs2531995	0.21056	0.0156641	3.42161e-41
Frailty	MetS	rs2596933	0.210577	0.0156318	2.31558e-41
Frailty	MetS	rs261336	0.21184	0.0156035	5.52733e-42
Frailty	MetS	rs2787693	0.210426	0.0156452	3.08568e-41
Frailty	MetS	rs2814944	0.210768	0.0157071	4.70322e-41
Frailty	MetS	rs2836753	0.211031	0.015635	1.62169e-41
Frailty	MetS	rs2861688	0.211342	0.0156309	1.17944e-41
Frailty	MetS	rs2925979	0.210869	0.0156394	1.96405e-41
Frailty	MetS	rs2968856	0.210341	0.0156325	2.86145e-41
Frailty	MetS	rs2990997	0.211831	0.0155739	3.91254e-42
Frailty	MetS	rs320	0.210953	0.0157338	5.4574e-41
Frailty	MetS	rs3211995	0.213154	0.0154596	3.01558e-43
Frailty	MetS	rs323781	0.210778	0.0156279	1.85713e-41
Frailty	MetS	rs349088	0.210159	0.0156146	2.72102e-41
Frailty	MetS	rs350832	0.209784	0.0155754	2.38104e-41
Frailty	MetS	rs3749262	0.210752	0.0156571	2.67251e-41
Frailty	MetS	rs3759012	0.211275	0.0156233	1.14393e-41
Frailty	MetS	rs3808436	0.211772	0.015619	7.04103e-42
Frailty	MetS	rs3810291	0.20906	0.0155856	5.02757e-41
Frailty	MetS	rs3814424	0.211347	0.0156558	1.57223e-41
Frailty	MetS	rs3814883	0.210813	0.0157222	5.38159e-41
Frailty	MetS	rs3826408	0.2107	0.0156351	2.16271e-41
Frailty	MetS	rs3902840	0.211278	0.0156206	1.10355e-41
Frailty	MetS	rs397092	0.209849	0.0155925	2.75038e-41
Frailty	MetS	rs40067	0.210853	0.0156412	2.0349e-41
Frailty	MetS	rs41741	0.210453	0.0156241	2.35539e-41
Frailty	MetS	rs4283409	0.210227	0.0156159	2.60391e-41
Frailty	MetS	rs429343	0.2107	0.0156336	2.12415e-41
Frailty	MetS	rs4377779	0.21109	0.0156323	1.49097e-41
Frailty	MetS	rs442177	0.21099	0.0156284	1.55365e-41
Frailty	MetS	rs4482463	0.211105	0.0156453	1.71657e-41
Frailty	MetS	rs4660208	0.210458	0.0156646	3.75635e-41
Frailty	MetS	rs4671328	0.211643	0.015647	1.09701e-41
Frailty	MetS	rs4693325	0.211008	0.0156341	1.6373e-41
Frailty	MetS	rs4740619	0.210277	0.0156292	2.91327e-41
Frailty	MetS	rs4755720	0.2093	0.0155806	3.85285e-41
Frailty	MetS	rs4757144	0.211192	0.0156236	1.23294e-41
Frailty	MetS	rs4790292	0.210423	0.0156373	2.82031e-41
Frailty	MetS	rs4805758	0.20965	0.0156024	3.66772e-41
Frailty	MetS	rs4810479	0.211393	0.01561	8.81675e-42
Frailty	MetS	rs4889782	0.210468	0.0156308	2.51313e-41
Frailty	MetS	rs4890439	0.210858	0.0156331	1.84274e-41
Frailty	MetS	rs4929923	0.210556	0.0156398	2.58636e-41
Frailty	MetS	rs4947406	0.211542	0.0156301	9.81828e-42
Frailty	MetS	rs4971632	0.211019	0.0156352	1.64145e-41
Frailty	MetS	rs502153	0.211264	0.0156251	1.17809e-41
Frailty	MetS	rs545608	0.217612	0.0153729	1.72588e-45
Frailty	MetS	rs6115015	0.210986	0.015635	1.68435e-41
Frailty	MetS	rs6142206	0.211188	0.0156233	1.23207e-41
Frailty	MetS	rs645040	0.211051	0.0156711	2.42984e-41
Frailty	MetS	rs6463489	0.209921	0.015618	3.47673e-41
Frailty	MetS	rs6484478	0.211163	0.0156344	1.4349e-41
Frailty	MetS	rs649458	0.210177	0.0156143	2.67037e-41
Frailty	MetS	rs6499240	0.208485	0.015562	6.2879e-41
Frailty	MetS	rs6545714	0.209568	0.0156314	5.51223e-41
Frailty	MetS	rs6575340	0.210323	0.0156273	2.73692e-41
Frailty	MetS	rs6577584	0.211426	0.015622	9.86709e-42
Frailty	MetS	rs6602151	0.211441	0.0156217	9.71509e-42
Frailty	MetS	rs6603004	0.212094	0.015552	2.38807e-42
Frailty	MetS	rs6673977	0.211309	0.0156212	1.08315e-41
Frailty	MetS	rs6711375	0.210965	0.0156366	1.74908e-41
Frailty	MetS	rs6754311	0.210128	0.0156019	2.41134e-41
Frailty	MetS	rs676387	0.21096	0.0156326	1.67613e-41
Frailty	MetS	rs687672	0.209815	0.0156313	4.44892e-41
Frailty	MetS	rs703965	0.211398	0.0156163	9.45824e-42
Frailty	MetS	rs7075195	0.210482	0.0156509	3.13807e-41
Frailty	MetS	rs7084454	0.208031	0.0153738	1.01797e-41
Frailty	MetS	rs7132908	0.211572	0.0156499	1.20643e-41
Frailty	MetS	rs7144011	0.209905	0.0156511	5.17429e-41
Frailty	MetS	rs7198357	0.211825	0.0155845	4.46314e-42
Frailty	MetS	rs7206608	0.213367	0.015269	2.25271e-44
Frailty	MetS	rs7212293	0.208645	0.0155358	4.03951e-41
Frailty	MetS	rs7241918	0.211877	0.0155931	4.72991e-42
Frailty	MetS	rs741959	0.210273	0.0156308	2.97746e-41
Frailty	MetS	rs7488867	0.210944	0.0156386	1.82365e-41
Frailty	MetS	rs7581217	0.210891	0.0156347	1.82415e-41
Frailty	MetS	rs7601028	0.208719	0.0157849	6.48863e-40
Frailty	MetS	rs7642876	0.210584	0.0156316	2.29575e-41
Frailty	MetS	rs7668263	0.210819	0.0156322	1.88477e-41
Frailty	MetS	rs779655	0.209975	0.0155951	2.54199e-41
Frailty	MetS	rs7928842	0.209169	0.0156176	6.62798e-41
Frailty	MetS	rs7982447	0.21195	0.0156057	5.15199e-42
Frailty	MetS	rs8015400	0.211209	0.0156513	1.68085e-41
Frailty	MetS	rs8055138	0.208016	0.0156853	3.85447e-40
Frailty	MetS	rs8078079	0.2101	0.0156237	3.18487e-41
Frailty	MetS	rs808820	0.210711	0.0156409	2.29391e-41
Frailty	MetS	rs818524	0.211061	0.0156303	1.49595e-41
Frailty	MetS	rs834867	0.212555	0.0154821	6.80342e-43
Frailty	MetS	rs891387	0.209046	0.0156204	7.61596e-41
Frailty	MetS	rs906673	0.210965	0.0156359	1.73466e-41
Frailty	MetS	rs909892	0.209758	0.0155605	2.04798e-41
Frailty	MetS	rs938875	0.210755	0.0156684	3.03821e-41
Frailty	MetS	rs9478499	0.213236	0.0154005	1.34397e-43
Frailty	MetS	rs9556979	0.210072	0.0156078	2.71058e-41
Frailty	MetS	rs9630985	0.21001	0.0156133	3.04991e-41
Frailty	MetS	rs9686661	0.211633	0.0156488	1.13069e-41
Frailty	MetS	rs9816226	0.211008	0.0156338	1.62941e-41
Frailty	MetS	rs987237	0.212074	0.015677	1.07278e-41
Frailty	MetS	rs998584	0.212603	0.0154926	7.4107e-43
Frailty	MetS	rs9987289	0.211928	0.0155773	3.74545e-42
Frailty	MetS	All	0.210814	0.0155693	9.03713e-42

### Sheet: Supplementary Table S2
Table S2 Multivariate adjusted causal inference between frailty and metabolic syndrome
Exposure	Outcome	Covariate	Methods	beta / OR (95% CI)	p-value
Frailty	MetS	BMI	IVW	1.610 (1.275, 2.034)	<0.001
			MR-Egger	1.568 (1.157, 2.123)	0.004
			Weighted median	1.448 (1.150, 1.822)	0.002
			MR-LASSO	1.465 (1.283, 1.675)	<0.001
		PA	IVW	3.016 (1.499, 6.062)	0.002
			MR-Egger	2.588 (1.245, 5.382)	0.011
			Weighted median	2.117 (1.682, 2.667)	<0.001
			MR-LASSO	1.941 (1.680, 2.241)	<0.001
MetS	Frailty	BMI	IVW	0.171 (0.119, 0.224)	<0.001
			MR-Egger	0.129 (0.070, 0.187)	<0.001
			Weighted median	0.191 (0.137, 0.246)	<0.001
			MR-LASSO	0.199 (0.162, 0.237)	<0.001
		PA	IVW	0.234 (0.203, 0.266)	<0.001
			MR-Egger	0.193 (0.116, 0.270)	<0.001
			Weighted median	0.226 (0.194, 0.258)	<0.001
			MR-LASSO	0.238 (0.216, 0.259)	<0.001
Abbreviations: OR, odds ratio; MetS, metabolic syndrome; BMI, body mass index; PA, physical activity; IVW, inverse variance weighted.

### Sheet: Supplementary Table S3
Table S3 The results of mediation MR analyses of mental disorders in the causal effect of frailty on MetS
Step I: Frailty on Mental Disorders						Step II: Mental Disorders on MetS
Exposure	Outcome	Methods	beta (95% CI)	p-value		Exposure	Outcome	Methods	beta (95% CI)	p-value
Frailty	Depression	IVW	2.815 (1.639, 4.836)	<0.001		Depression	MetS	IVW	1.235 (1.099, 1.388)	<0.001
		MR-Egger	1.818 (0.238, 13.888)	0.564				MR-Egger	1.103 (0.511, 2.377)	0.803
		Weighted Median	3.043 (1.996, 4.641)	<0.001				Weighted Median	1.190 (1.099, 1.289)	<0.001
		MR-LASSO	3.019 (2.052, 4.442)	<0.001				MR-LASSO	1.142 (1.063, 1.229)	<0.001
Frailty	SCZ	IVW	2.230 (1.093, 4.549)	0.028		SCZ	MetS	IVW	0.994 (0.974, 1.014)	0.531
		MR-Egger	7.893 (0.509, 122.486)	0.14				MR-Egger	0.991 (0.919, 1.068)	0.811
		Weighted Median	1.728 (1.085, 2.751)	0.021				Weighted Median	0.999 (0.984, 1.013)	0.844
		MR-LASSO	1.504 (1.082, 2.090)	0.015				MR-LASSO	0.994 (0.984, 1.003)	0.2
Frailty	BIP	IVW	0.997 (0.584, 1.701)	0.99		BIP	MetS	IVW	0.966 (0.931, 1.001)	0.058
		MR-Egger	0.356 (0.045, 2.852)	0.331				MR-Egger	1.022 (0.845, 1.236)	0.821
		Weighted Median	0.848 (0.511, 1.405)	0.521				Weighted Median	0.943 (0.913, 0.973)	<0.001
		MR-LASSO	0.801 (0.557, 1.151)	0.23				MR-LASSO	0.930 (0.908, 0.952)	<0.001
Abbreviations: OR, odds ratio; IVW, inverse variance weighted; Mets, metabolic syndrome; SCZ, schizophrenia; BIP: bipolar disorder.

### Sheet: Supplementary Table S4
Table S4 The results of mediation MR analyses of mental disorders in the causal effect of MetS on frailty
Step I: MetS on Mental Disorders						Step II: Mental Disorders on Frailty
Exposure	Outcome	Methods	OR (95% CI)	p-value		Exposure	Outcome	Methods	beta (95% CI)	p-value
MetS	Depression	IVW	1.226 (1.117, 1.347)	<0.001		Depression	Frailty	IVW	0.185 (0.144, 0.226)	<0.001
		MR-Egger	1.062 (0.782, 1.442)	0.701				MR-Egger	0.342 (0.129, 0.555)	0.002
		Weighted Median	1.117 (1.021, 1.223)	0.016				Weighted Median	0.159 (0.114, 0.205)	<0.001
		MR-LASSO	1.200 (1.126, 1.278)	<0.001				MR-LASSO	0.157 (0.126, 0.187)	<0.001
MetS	SCZ	IVW	0.931 (0.79, 1.096)	0.388		SCZ	Frailty	IVW	0.015 (0.005, 0.024)	0.002
		MR-Egger	1.130 (0.718, 1.775)	0.598				MR-Egger	0.012 (-0.025, 0.050)	0.52
		Weighted Median	0.996 (0.837, 1.185)	0.965				Weighted Median	0.010 (0.001, 0.019)	0.036
		MR-LASSO	1.002 (0.904, 1.110)	0.973				MR-LASSO	0.011 (0.005, 0.018)	<0.001
MetS	BIP	IVW	0.991 (0.856, 1.147)	0.902		BIP	Frailty	IVW	0.007 (-0.009, 0.023)	0.384
		MR-Egger	0.829 (0.554, 1.240)	0.361				MR-Egger	-0.059 (-0.137, 0.019)	0.138
		Weighted Median	0.884 (0.754, 1.038)	0.132				Weighted Median	0.003 (-0.012, 0.018)	0.652
		MR-LASSO	0.987 (0.899, 1.085)	0.791				MR-LASSO	-0.003 (-0.014, 0.008)	0.581
Abbreviations: OR, odds ratio; IVW, inverse variance weighted; Mets, metabolic syndrome; SCZ, schizophrenia; BIP: bipolar disorder.
